# A Cross-Sectional Examination of Conflict-of-Interest Disclosures of Physician-Authors Publishing in High-Impact US Medical Journals

**DOI:** 10.1101/2021.09.12.21263468

**Authors:** James H. Baraldi, Steven A. Picozzo, Jacob C. Arnold, Kathryn Volarich, Michael R. Gionfriddo, Brian J. Piper

## Abstract

**Objective:** To assess the accuracy of self-reported financial conflict-of-interest (COI) disclosures in the *New England Journal of Medicine* (*NEJM*) and *Journal of the American Medical Association* (*JAMA*) within the requisite disclosure period prior to article submission.

**Design:** Cross-sectional investigation.

**Data Sources:** Original clinical-trial research articles published in *NEJM* (*n* = 206) or *JAMA* (*n* = 188) from January 1 to December 31, 2017; self-reported COI disclosure forms submitted to *NEJM* or *JAMA* with the authors’ published articles; Open Payments website (from database inception; latest search: August 2019).

**Main outcome measures:** Financial data reported to Open Payments from 2014 to 2016 (time period that included all subjects’ requisite disclosure windows) were compared to self-reported disclosure forms submitted to the journals. Payments were defined as those not associated with a research study or formal research funding. Payment types were categorized as “disclosed,” “undisclosed,” “indeterminate,” or “unrelated.”

**Results:** Thirty-one articles from *NEJM* and 31 articles from *JAMA* met inclusion criteria. The physician-authors (*n* = 118) received a combined total of $7.48 million. Of the 106 authors (89.8%) who received payments, 86 (81.1%) received undisclosed payments. The top 23 most highly compensated received $6.32 million, of which $3.00 million (47.6%) was undisclosed. Disclosure rates were the equivalent between the top 23 and the entire sample.

**Conclusions:** High payment amounts, as well as high proportions of undisclosed financial compensation, regardless of amount received, comprised potential COIs for two influential US medical journals. Further research is needed to explain why such high proportions of general payments were undisclosed and whether journals that rely on self-reported COI disclosure need to reconsider their policies.
