## Supplementary material for "A Cross-Sectional Examination of Conflict-of-Interest Disclosures of Physician-Authors Publishing in High-Impact US Medical Journals": Raw data

### Sheet: 3-Year Totals by Author
Anonymized Doctor #	Degree	Specialty	F/L Author	Sex	Journal(s)	2014 Total	2014 Prior to 36-mo. window	2014 Net	2014 Disclosed	2014 Undisclosed	2014 Indeterminate	2014 Unrelated	2014 Dis. Rate	2015 Total	2015 Net	2015 Disclosed	2015 Undisclosed	2015 Indeterminate	2015 Unrelated	2015 Dis. Rate	2016 Total	2016 After 36-mo. window	2016 Net	2016 Disclosed	2016 Undisclosed	2016 Indeterminate	2016 Unrelated	2016 Dis. Rate	3-Year Totals	3-Year Dis. Rate
1	MD	Internal Med; Cardiovascular Disease	First	M	JAMA	554070	13348.8	540721	0	540621	0	100	0.000184938	449844	449844	0	449844	0	0	0	496364	0	496364	0	496364	0	0	0	1.48693e+06	6.72527e-05
2	MD	Internal Med; Endocrinology, Diabetes & Metabolism	Last	M	JAMA	182120	85847.7	96272.3	93804	125.34	0	2343.01	0.998698	228460	228460	219881	1929.15	17.04	6632.76	0.991556	253154	0	253154	237555	14974.1	15.25	609.75	0.94085	577886	0.970533
3	MD	Internal Med; Hematology-Oncology	Last	M	NEJM	75440	0	75440	15852	59588.1	0	0	0.210127	190379	190379	1598.18	188781	0	0	0.00839472	315767	3802.14	311965	68333.9	243631	0	0	0.219044	577784	0.148471
4	MD	Internal Med; Endocrinology, Diabetes & Metabolism	First	F	JAMA	106037	41859.5	64177.5	62527.5	645.25	953.06	51.61	0.989946	145306	145306	138028	4693.81	2367.09	217.85	0.967697	151951	0	151951	150151	1080.09	501.33	218.72	0.992892	361435	0.98224
5	MD	Internal Med; Crit Care	First	M	NEJM	87709.8	5704.13	82005.7	78663.7	418	0	2924	0.994903	140404	140404	139878	0	0	526.12	1	130283	0	130283	112537	0	17720.1	25.82	1	352693	0.998815
6	MD	Internal Med; Interventional Cardiology	First	M	NEJM	148732	45692.5	103039	102014	1024.98	0	0	0.990053	107179	107179	106846	332.26	0	0	0.9969	105820	0	105820	103176	2644.69	0	0	0.975008	316038	0.987337
7	MD	Nephrology	First	M	JAMA	75971.6	0	75971.6	62162.6	0	0	13809	1	102241	102241	15792	6450.53	0	79998.7	0.936909	66751	4500	62251	18469.2	21057.2	0	22724.5	0.661737	240464	0.885605
8	MD	Internal Med; Cardiovascular Disease	First	M	NEJM	52853.3	14650.1	38203.2	38203.2	0	0	0	1	88703.6	88703.6	87262.9	1440.71	0	0	0.983758	99130.9	0	99130.9	96130.9	3000	0	0	0.969737	226038	0.980354
9	MD/PhD	Internal Med; Hematology-Oncology	First	M	NEJM	51634.3	0	51634.3	46604.6	5029.77	0	0	0.902589	71246.9	71246.9	56575.7	14671.2	0	0	0.794079	83246.2	4050	79196.2	51802.8	27393.4	0	0	0.654107	202077	0.766949
10	MD, MPH	Internal Med; Cardiovascular Disease	Last	M	JAMA	32612.5	13553	19059.5	19059.5	0	0	0	1	142603	142603	142603	0	0	0	1	27699.8	0	27699.8	27699.8	0	0	0	1	189362	1
11	MD	Internal Med; Hematology-Oncology	First	F	JAMA	85719.5	0	85719.5	0	84121.3	0	1598.24	0.018645	52245.6	52245.6	0	51037.8	0	1207.73	0.0231164	38163.9	0	38163.9	0	38163.9	0	0	0	176129	0.0159313
12	MD/PhD	Internal Med; Medical Oncology	First	M	NEJM	27687.1	0	27687.1	6553.6	21133.5	0	0	0.236702	62834.4	62834.4	24329.1	35915	0	2590.31	0.428418	102098	23169.8	78928.1	38254.9	40673.1	0	0	0.484681	169450	0.4233
13	MD/MPH	Nephrology	Last	M	JAMA	51522.4	0	51522.4	0	42656.7	0	8865.71	0.172075	89147.3	89147.3	12660.8	64619.8	0	11866.7	0.275134	23980.9	350	23630.9	17207.3	4701.34	0	1722.18	0.801051	164301	0.318457
14	MD	Neurology	First	M	NEJM	55374.4	0	55374.4	0	55374.4	0	0	0	42967.5	42967.5	1910.5	41057	0	0	0.0444638	73186.1	15980.1	57206	46191.8	11014.2	0	0	0.807464	155548	0.309244
15	MD	Emergency Medicine	Last	M	JAMA	22711.6	0	22711.6	975	17137	0	4599.65	0.245454	85250.1	85250.1	85160.7	58.67	0	30.65	0.999312	45583.8	0	45583.8	44967	601.68	0	15.12	0.986801	153545	0.884091
16	MD	Internal Med; Medical Oncology	Last	M	NEJM	47990.3	0	47990.3	8166.61	39823.7	0	0	0.170172	19707.8	19707.8	0	16572.1	0	3135.71	0.15911	85180.4	7568.59	77611.8	22596.9	50835.3	0	4179.64	0.345006	145310	0.262053
17	MD/PhD	Internal Med; Endocrinology, Diabetes & Metabolism	Last	M	NEJM	36953.4	5799.99	31153.4	29816.2	0	0	1337.2	1	65187.8	65187.8	64379.5	0	0	808.37	1	42949.1	0	42949.1	42949.1	0	0	0	1	139290	1
18	MD	Internal Med	Last	M	NEJM	40321	0	40321	22203.3	18117.6	0	0	0.550665	57139.8	57139.8	50743.5	6303.85	0	92.48	0.889677	47748.8	9869.47	37879.3	37649.5	229.76	0	0	0.993934	135340	0.817857
19	MD	Surgery	First	M	NEJM	9066.83	0	9066.83	6369.03	2573.52	0	124.28	0.716161	14788.6	14788.6	10626.6	4161.97	0	0	0.718568	124718	18130.6	106588	12086.5	94501.3	0	0	0.113394	130443	0.223901
20	MD	Internal Med; Endocrinology, Diabetes & Metabolism	First	M	NEJM	56066.8	51719.8	4347.05	4347.05	0	0	0	1	32471.1	32471.1	12809.4	14909	4752.72	0	0.540854	78206.6	0	78206.6	56065.9	22140.7	0	0	0.716895	115025	0.677898
21	MD	Internal Med; Clinical Cardiac Electrophysiology	Last	M	NEJM	105444	0	105444	0	105444	0	0	0	586.41	586.41	0	586.41	0	0	0	368.15	0	368.15	0	368.15	0	0	0	106399	0
22	MD	Radiation Oncology	Last	M	NEJM	35808.9	0	35808.9	20861.9	14947	0	0	0.582589	41030.8	41030.8	41030.8	0	0	0	1	34619	10085.2	24533.9	17274.7	7259.16	0	0	0.704117	101374	0.780947
23	MD	Thoracic Surgery (cardiothoracic vascular surgery)	Last	M	NEJM	10502.5	0	10502.5	124.65	10377.8	0	0	0.0118686	19963.6	19963.6	18717.2	1122.66	123.7	0	0.943765	71785.4	9085.58	62699.8	62250.3	423.99	13.69	11.81	0.993238	93165.9	0.872008
24	MD	Internal Med; Hematology	First	M	NEJM	29152.5	22535.6	6616.88	6616.88	0	0	0	1	36109.4	36109.4	26266.4	9843.03	0	0	0.727411	33124.5	0	33124.5	29378.3	3746.2	0	0	0.886905	75850.8	0.820843
25	MD/MHS	Internal Med; Cardiovascular Disease	Last	M	NEJM	21777	1799.51	19977.5	19957.6	19.94	0	0	0.999002	49893.7	49893.7	49856.7	37.07	0	0	0.999257	3463.12	0	3463.12	924.37	2538.75	0	0	0.266918	73334.4	0.964604
26	MD	Internal Med; Geriatrics	First	M	NEJM	57199.5	0	57199.5	8313.4	48787.9	0	98.19	0.147057	7499.69	7499.69	0	7499.69	0	0	0	20208	11598.9	8609.05	2446.55	6162.5	0	0	0.284184	73308.2	0.148116
27	MD/MPhil/MSc	Internal Med; Cardiovascular Disease	First	M	JAMA	21161.9	13930.8	7231.04	7231.04	0	0	0	1	44140	44140	44140	0	0	0	1	17848.1	0	17848.1	17848.1	0	0	0	1	69219.2	1
28	MD	Diagnostic Radiology	First	F	NEJM	13873	6046.12	7826.91	0	7826.91	0	0	0	25430.8	25430.8	0	25430.8	0	0	0	29470.5	0	29470.5	0	29470.5	0	0	0	62728.2	0
29	MD	Internal Med	Last	M	JAMA	14411.9	0	14411.9	9049.27	5362.64	0	0	0.627902	41064.1	41064.1	41064.1	0	0	0	1	6425	0	6425	2925	1500	0	2000	0.766537	61901	0.889135
30	MD	Thoracic Surgery (cardiothoracic vascular surgery)	First	M	JAMA	29995.7	10212.2	19783.5	19653.2	130.28	0	0	0.993415	22999.4	22999.4	21815.7	1183.68	0	0	0.948534	15951	0	15951	15718.7	222.67	9.65	0	0.98604	58733.9	0.973837
31	MD	Internal Med; Hematology-Oncology	First	M	JAMA	6451.3	813.18	5638.12	4634.98	1003.14	0	0	0.822079	20243.6	20243.6	13354.3	6889.26	0	0	0.659682	26561.5	0	26561.5	22171	4390.5	0	0	0.834704	52443.2	0.765787
32	MD	Internal Med; Pulmonary Disease	Last	M	NEJM	2820.28	0	2820.28	2820.28	0	0	0	1	21358.9	21358.9	19763.3	0	0	1595.62	1	22359.5	1556	20803.5	20790.8	0	0	12.71	1	44982.6	1
33	MD	Internal Med; Cardiovascular Disease	First	M	NEJM	10795.9	0	10795.9	4953.17	5842.72	0	0	0.458801	26155.3	26155.3	23631.1	2524.23	0	0	0.903491	4966.45	404.67	4561.78	4561.78	0	0	0	1	41513	0.79845
34	MD/PhD	Internal Med	Last	M	NEJM/JAMA	6000	0	6000	6000	0	0	0	1	13685.7	13685.7	12135.7	0	0	1550	1	16164	0	16164	15901.5	262.5	0	0	0.98376	35849.7	0.992678
35	MD/MPH	Urology	Last	M	JAMA	177.56	114.4	63.16	0	63.16	0	0	0	18740.3	18740.3	0	18740.3	0	0	0	14169.7	0	14169.7	0	14169.7	0	0	0	32973.1	0
36	MD	Internal Med; Cardiovascular Disease	Last	M	JAMA	11084.7	8543.2	2541.46	2541.46	0	0	0	1	11251.9	11251.9	11251.9	0	0	0	1	15161.9	0	15161.9	15161.9	0	0	0	1	28955.3	1
37	MD	Internal Med; Infectious Disease	Last	M	NEJM	11675.3	0	11675.3	11570.4	104.94	0	0	0.991012	8864.41	8864.41	7887.6	976.81	0	0	0.889805	7229.84	0	7229.84	7229.84	0	0	0	1	27769.6	0.961046
38	MD/PhD	Ophthalmology	First	M	JAMA	20986.9	0	20986.9	20200	786.84	0	0	0.962508	5542.03	5542.03	500	5042.03	0	0	0.0902196	0	0	0	0	0	0	0	#DIV/0!	26528.9	0.780282
39	MD	Neurology	Last	M	NEJM	24789.3	0	24789.3	24789.3	0	0	0	1	0	0	0	0	0	0	#DIV/0!	0	0	0	0	0	0	0	#DIV/0!	24789.3	1
40	MD	Radiation Oncology	Last	M	NEJM	3972.15	1670.23	2301.92	2301.92	0	0	0	1	5177.22	5177.22	4413.71	763.51	0	0	0.852525	16602.8	0	16602.8	12291	4311.75	0	0	0.7403	24081.9	0.78925
41	MD	Internal Med; Medical Oncology	Last	M	NEJM	14408.8	14408.8	0	0	0	0	0	#DIV/0!	16864.2	16864.2	15956.1	908.16	0	0	0.946149	6457	0	6457	0	6457	0	0	0	23321.2	0.684186
42	MD/MS	Allergy & Immunology	Last	F	JAMA	11549	6616.07	4932.98	0	4932.98	0	0	0	11813.5	11813.5	0	11813.5	0	0	0	5849.16	0	5849.16	0	5799.17	0	49.99	0.00854653	22595.6	0.00221237
43	MD	Internal Med; Hematology	Last	M	JAMA	1467.8	277.83	1189.97	0	1189.97	0	0	0	10374.2	10374.2	0	10374.2	0	0	0	10594.9	0	10594.9	0	10594.9	0	0	0	22159.1	0
44	MD	Thoracic Surgery (cardiothoracic vascular surgery)	Last	M	NEJM	8660.07	0	8660.07	7106.96	1553.11	0	0	0.820658	3838.32	3838.32	2555.74	1282.58	0	0	0.665849	20440.7	13900	6540.73	5509.92	950.7	0	80.11	0.854649	19039.1	0.801126
45	MD	Internal Med; Medical Oncology	First	M	NEJM	1043.2	0	1043.2	0	1043.2	0	0	0	11022.4	11022.4	0	11022.4	0	0	0	5253.48	0	5253.48	0	5253.48	0	0	0	17319.1	0
46	MD/MPH	Urology	First	M	JAMA	9060.09	114.4	8945.69	0	8945.69	0	0	0	336.1	336.1	0	336.1	0	0	0	7597.07	0	7597.07	0	7597.07	0	0	0	16878.9	0
47	MD/MPH	Radiation Oncology	First	M	JAMA	0	0	0	0	0	0	0	#DIV/0!	9546.32	9546.32	9446.32	100	0	0	0.989525	5041.8	0	5041.8	5041.8	0	0	0	1	14588.1	0.993145
48	MD	Internal Med; Clinical Cardiac Electrophysiology	First	M	NEJM	7875.19	19.17	7856.02	0	7856.02	0	0	0	212.38	212.38	0	212.38	0	0	0	5901.89	0	5901.89	0	5901.89	0	0	0	13970.3	0
49	MD	Internal Med; Endocrine, Diabetes & Metabolism	Last	M	JAMA	9400.14	0	9400.14	0	8917.14	0	483	0.0513822	66.96	66.96	0	66.96	0	0	0	4318	0	4318	0	4318	0	0	0	13785.1	0.0350378
50	MD/CM	Pediatrics; Infectious diseases	First	M	NEJM	10100.3	0	10100.3	10100.3	0	0	0	1	0	0	0	0	0	0	#DIV/0!	10547.8	6911	3636.81	2167.28	1469.53	0	0	0.595929	13737.1	0.893025
51	MD/MPH	Internal Med; Medical Oncology	Last	F	JAMA	0	0	0	0	0	0	0	#DIV/0!	0	0	0	0	0	0	#DIV/0!	13558.1	0	13558.1	0	13558.1	0	0	0	13558.1	0
52	MD	Internal Med; Medical Oncology	Last	F	JAMA	2792.44	0	2792.44	0	2792.44	0	0	0	10678.4	10678.4	0	10678.4	0	0	0	66.03	0	66.03	0	66.03	0	0	0	13536.8	0
53	MD	Allergy & Immunology	Last	M	NEJM	1484.88	0	1484.88	1268.63	216.25	0	0	0.854365	9638.06	9638.06	9541.6	96.46	0	0	0.989992	271.81	0	271.81	149.5	122.31	0	0	0.550017	11394.7	0.961823
54	MD	Internal Med; Infectious Disease	Last	M	NEJM	0	0	0	0	0	0	0	#DIV/0!	10742	10742	0	0	0	10742	1	384.86	72.55	312.31	0	20.01	0	292.3	0.935929	11054.3	0.99819
55	MD	Internal Med; Cardiovascular Disease	First	M	NEJM	3673.09	0	3673.09	0	3673.09	0	0	0	3821.44	3821.44	0	3821.44	0	0	0	4550.52	2559.93	1990.59	0	1990.59	0	0	0	9485.12	0
56	MD/PhD	Internal Med; Cardiovascular Disease	First	M	NEJM	656.42	0	656.42	154.71	483.93	0	17.78	0.262774	8571.01	8571.01	8538.84	11.17	0	21	0.998697	175.32	0	175.32	146.12	29.2	0	0	0.833447	9402.75	0.94424
57	MD	Internal Med; Crit Care	Last	M	NEJM	0	0	0	0	0	0	0	#DIV/0!	8267.65	8267.65	0	6867.65	0	1400	0.169335	0	0	0	0	0	0	0	#DIV/0!	8267.65	0.169335
58	MD/MPH	Obstetrics & Gynecology; Female Pelvic Medicine and Reconstructive Surgery	First	M	JAMA	0	0	0	0	0	0	0	#DIV/0!	0	0	0	0	0	0	#DIV/0!	7392.29	0	7392.29	0	0	0	7392.29	1	7392.29	1
59	MD	Neurology	First	M	NEJM	0	0	0	0	0	0	0	#DIV/0!	1959	1959	0	1959	0	0	0	5106.54	0	5106.54	0	2890.59	0	2215.95	0.433944	7065.54	0.313628
60	MD/PhD	Internal Med; Clinical Cardiac Electrophysiology	First	M	NEJM	1467.54	0	1467.54	1292.95	174.59	0	0	0.881032	2984.4	2984.4	2901.52	82.88	0	0	0.972229	2094.27	0	2094.27	559.07	1535.2	0	0	0.266952	6546.21	0.726151
61	MD	Emergency Medicine	First	M	JAMA	5956.43	859.93	5096.5	0	5096.5	0	0	0	134.97	134.97	18.07	40.18	0	76.72	0.702304	866.93	0	866.93	689.61	136.44	0	40.88	0.842617	6098.4	0.135327
62	MD	Internal Med; Cardiovascular Disease	First	M	JAMA	3106.19	0	3106.19	2925.16	181.03	0	0	0.94172	0	0	0	0	0	0	#DIV/0!	2975	0	2975	2975	0	0	0	1	6081.19	0.970231
63	MD	Internal Med; Cardiovascular Disease	First	M	NEJM	5759.95	65.76	5694.19	0	5694.19	0	0	0	312.49	312.49	0	312.49	0	0	0	0	0	0	0	0	0	0	#DIV/0!	6006.68	0
64	MD	Neurology	Last	M	NEJM	0	0	0	0	0	0	0	#DIV/0!	3500	3500	3500	0	0	0	1	2063.2	0	2063.2	2000	0	0	63.2	1	5563.2	1
65	MD/PhD	Internal Med; Medical Oncology	First	M	NEJM	0	0	0	0	0	0	0	#DIV/0!	4700	4700	4700	0	0	0	1	7530.68	7130.68	400	400	0	0	0	1	5100	1
66	MD	Internal Med; Hematology-Oncology	Last	M	JAMA	2200.96	0	2200.96	0	2187.59	0	13.37	0.00607462	245.72	245.72	0	245.72	0	0	0	2305.76	0	2305.76	0	2305.76	0	0	0	4752.44	0.00281329
67	MD	Internal Med	First	M	NEJM	0	0	0	0	0	0	0	#DIV/0!	1000	1000	0	0	0	1000	1	3463.85	0	3463.85	0	326.2	0	3137.65	0.905827	4463.85	0.926924
68	MD/PhD	Diagnostic Radiology	Last	M	NEJM	128.43	0	128.43	0	128.43	0	0	0	266.55	266.55	0	266.55	0	0	0	3314.89	300	3014.89	3000	14.89	0	0	0.995061	3409.87	0.879799
69	MD	Internal Med; Cardiovascular Disease	First	M	JAMA	1011.68	0	1011.68	78.06	933.62	0	0	0.0771588	366.85	366.85	68.74	298.11	0	0	0.187379	1731.82	0	1731.82	203.94	1527.88	0	0	0.117761	3110.35	0.112765
70	MD/PhD	Internal Med; Hematology	Last	M	NEJM	2825.78	0	2825.78	2825.78	0	0	0	1	0	0	0	0	0	0	#DIV/0!	170.5	170.5	0	0	0	0	0	#DIV/0!	2825.78	1
71	MD/MBA	Internal Med; Cardiovascular Disease	First	M	JAMA	0	0	0	0	0	0	0	#DIV/0!	0	0	0	0	0	0	#DIV/0!	2400	0	2400	2400	0	0	0	1	2400	1
72	MD/FRCPC	Internal Med; Hematology-Oncology	Last	M	JAMA	2369.65	0	2369.65	0	2369.65	0	0	0	0	0	0	0	0	0	#DIV/0!	0	0	0	0	0	0	0	#DIV/0!	2369.65	0
73	MD	Surgery	Last	F	JAMA	0	0	0	0	0	0	0	#DIV/0!	2250	2250	0	2250	0	0	0	0	0	0	0	0	0	0	#DIV/0!	2250	0
74	MD	Neuroradiology	Last	M	NEJM	0	0	0	0	0	0	0	#DIV/0!	2024.48	2024.48	0	2024.48	0	0	0	0	0	0	0	0	0	0	#DIV/0!	2024.48	0
75	MD/MSc/MS	Internal Med; Cardiovascular Disease	First	M	JAMA	2000	0	2000	0	2000	0	0	0	0	0	0	0	0	0	#DIV/0!	0	0	0	0	0	0	0	#DIV/0!	2000	0
76	MD/PhD	Ophthalmology	Last	M	NEJM	173.58	0	173.58	0	28.34	0	145.24	0.836732	1311	1311	0	150	0	1161	0.885584	224.58	0	224.58	0	0	0	224.58	1	1709.16	0.895656
77	MD	Neurology	Last	M	JAMA	36816.6	36750	66.6	0	66.6	0	0	0	1575.51	1575.51	0	1499.96	0	75.55	0.0479527	15.5	0	15.5	0	15.5	0	0	0	1657.61	0.0455777
78	MD	Neuropathology	Last	F	JAMA	0	0	0	0	0	0	0	#DIV/0!	1528.63	1528.63	0	1528.63	0	0	0	0	0	0	0	0	0	0	#DIV/0!	1528.63	0
79	MD	Thoracic Surgery (cardiothoracic vascular surgery)	Last	M	NEJM	290.57	290.57	0	0	0	0	0	#DIV/0!	137.89	137.89	0	137.89	0	0	0	792	0	792	0	792	0	0	0	929.89	0
80	MD	Internal Med; Crit Care	First	M	NEJM	0	0	0	0	0	0	0	#DIV/0!	0	0	0	0	0	0	#DIV/0!	840.89	0	840.89	840.89	0	0	0	1	840.89	1
81	MD	Surgical Oncology	First	M	JAMA	55	0	55	0	55	0	0	0	184.8	184.8	0	184.8	0	0	0	390	0	390	0	390	0	0	0	629.8	0
82	MD/MSc	Internal Med	First	M	JAMA	22.91	22.91	0	0	0	0	0	#DIV/0!	22.85	22.85	0	22.85	0	0	0	500	0	500	0	500	0	0	0	522.85	0
83	MD	Pediatrics; Hematology-Oncology	Last	M	NEJM	0	0	0	0	0	0	0	#DIV/0!	500	500	0	500	0	0	0	0	0	0	0	0	0	0	#DIV/0!	500	0
84	MD	Internal Med; Allergy & Immunology	First	F	NEJM	72.81	0	72.81	19.19	53.62	0	0	0.263563	121.37	121.37	11.13	110.24	0	0	0.0917031	272.44	0	272.44	67.19	48.45	0	156.8	0.822163	466.62	0.545005
85	MD	Internal Med; Hematology-Oncology	First	F	JAMA	158.22	0	158.22	0	158.22	0	0	0	245.44	245.44	0	245.44	0	0	0	40.42	0	40.42	0	40.42	0	0	0	444.08	0
86	MD	Internal Med; Endocrine, Diabetes & Metabolism	Last	F	NEJM	260.3	0	260.3	51.44	208.86	0	0	0.197618	74.37	74.37	0	74.37	0	0	0	1346.22	1255.33	90.89	90.89	0	0	0	1	425.56	0.334453
87	MD	Urology	Last	M	NEJM	73.71	0	73.71	0	73.71	0	0	0	206.32	206.32	0	206.32	0	0	0	43.08	0	43.08	0	43.08	0	0	0	323.11	0
88	MD/MS	Surgery	Last	M	JAMA	238.05	23.26	214.79	0	0	0	214.79	1	62.89	62.89	0	0	0	62.89	1	0	0	0	0	0	0	0	#DIV/0!	277.68	1
89	MD/MBA	Ophthalmology	Last	M	JAMA	258.91	30.62	228.29	0	228.29	0	0	0	17.42	17.42	0	17.42	0	0	0	0	0	0	0	0	0	0	#DIV/0!	245.71	0
90	MD	Pediatrics; Critical Care	First	M	NEJM	0	0	0	0	0	0	0	#DIV/0!	0	0	0	0	0	0	#DIV/0!	154.48	0	154.48	154.48	0	0	0	1	154.48	1
91	MD	Internal Med	First	M	JAMA	0	0	0	0	0	0	0	#DIV/0!	0	0	0	0	0	0	#DIV/0!	121.59	0	121.59	0	0	0	121.59	1	121.59	1
92	MD/MSc	Anesthesiology	Last	F	JAMA	120	0	120	0	120	0	0	0	0	0	0	0	0	0	#DIV/0!	0	0	0	0	0	0	0	#DIV/0!	120	0
93	MD	Internal Med; Endocrine, Diabetes & Metabolism	Last	M	NEJM	0	0	0	0	0	0	0	#DIV/0!	0	0	0	0	0	0	#DIV/0!	94.38	0	94.38	0	94.38	0	0	0	94.38	0
94	MD	Internal Med	First	M	NEJM	14.06	14.06	0	0	0	0	0	#DIV/0!	79.5	79.5	0	0	0	79.5	1	0	0	0	0	0	0	0	#DIV/0!	79.5	1
95	MD/PhD	Internal Med; Hematology-Oncology	Last	M	JAMA	76.58	0	76.58	0	76.58	0	0	0	0	0	0	0	0	0	#DIV/0!	0	0	0	0	0	0	0	#DIV/0!	76.58	0
96	MD	Internal Med	First	M	NEJM	0	0	0	0	0	0	0	#DIV/0!	53.55	53.55	0	0	0	53.55	1	21.97	0	21.97	0	0	0	21.97	1	75.52	1
97	MD/MPH	Pediatrics; Hematology-Oncology	Last	M	JAMA	74.16	0	74.16	0	74.16	0	0	0	0	0	0	0	0	0	#DIV/0!	0	0	0	0	0	0	0	#DIV/0!	74.16	0
98	MD/PhD/MAS	Internal Med	Last	F	JAMA	0	0	0	0	0	0	0	#DIV/0!	0	0	0	0	0	0	#DIV/0!	56.24	0	56.24	0	56.24	0	0	0	56.24	0
99	MD/PhD	Ophthalmology	First	M	JAMA	32.59	0	32.59	0	32.59	0	0	0	0	0	0	0	0	0	#DIV/0!	0	0	0	0	0	0	0	#DIV/0!	32.59	0
100	MD/MS	Neurology	First	M	JAMA	0	0	0	0	0	0	0	#DIV/0!	31.91	31.91	0	31.91	0	0	0	0	0	0	0	0	0	0	#DIV/0!	31.91	0
101	MD/SM	Internal Med; Cardiovascular Disease	Last	M	JAMA	26.35	0	26.35	0	26.35	0	0	0	0	0	0	0	0	0	#DIV/0!	0	0	0	0	0	0	0	#DIV/0!	26.35	0
102	MD/MBA	Internal Med; Cardiovascular Disease	First	M	JAMA	0	0	0	0	0	0	0	#DIV/0!	18.82	18.82	0	18.82	0	0	0	0	0	0	0	0	0	0	#DIV/0!	18.82	0
103	MD/MPH	Internal Med; Infectious Disease	First	M	JAMA	14.49	0	14.49	0	0	0	14.49	1	0	0	0	0	0	0	#DIV/0!	0	0	0	0	0	0	0	#DIV/0!	14.49	1
104	MD	Internal Med	First	M	NEJM	13.36	0	13.36	0	13.36	0	0	0	0	0	0	0	0	0	#DIV/0!	0	0	0	0	0	0	0	#DIV/0!	13.36	0
105	MD/MPH	Emergency Medicine	First	M	JAMA	11.45	0	11.45	0	0	0	11.45	1	0	0	0	0	0	0	#DIV/0!	0	0	0	0	0	0	0	#DIV/0!	11.45	1
106	MD/MPH	Emergency Medicine	Last	M	JAMA	0	0	0	0	0	0	0	#DIV/0!	6.36	6.36	0	0	0	6.36	1	0	0	0	0	0	0	0	#DIV/0!	6.36	1
107	MD	Pediatrics; Critical Care	Last	M	NEJM	0	0	0	0	0	0	0	#DIV/0!	0	0	0	0	0	0	#DIV/0!	0	0	0	0	0	0	0	#DIV/0!	0	#DIV/0!
108	MD	Neurology	Last	F	NEJM	0	0	0	0	0	0	0	#DIV/0!	0	0	0	0	0	0	#DIV/0!	0	0	0	0	0	0	0	#DIV/0!	0	#DIV/0!
109	MD/PhD	Thoracic Surgery (cardiothoracic vascular surgery)	First	M	NEJM	257.52	257.52	0	0	0	0	0	#DIV/0!	0	0	0	0	0	0	#DIV/0!	0	0	0	0	0	0	0	#DIV/0!	0	#DIV/0!
110	MD/MPH	Internal Med	First	M	NEJM	0	0	0	0	0	0	0	#DIV/0!	0	0	0	0	0	0	#DIV/0!	0	0	0	0	0	0	0	#DIV/0!	0	#DIV/0!
111	MD	Therapeutic Radiology	First	M	NEJM	0	0	0	0	0	0	0	#DIV/0!	0	0	0	0	0	0	#DIV/0!	0	0	0	0	0	0	0	#DIV/0!	0	#DIV/0!
112	MD/PhD	Internal Med; Hematology-Oncology	Last	M	NEJM	0	0	0	0	0	0	0	#DIV/0!	0	0	0	0	0	0	#DIV/0!	0	0	0	0	0	0	0	#DIV/0!	0	#DIV/0!
113	MD	Anesthesiology	First	F	JAMA	0	0	0	0	0	0	0	#DIV/0!	0	0	0	0	0	0	#DIV/0!	0	0	0	0	0	0	0	#DIV/0!	0	#DIV/0!
114	MD	Internal Med; Endocrine, Diabetes & Metabolism	Last	M	JAMA	0	0	0	0	0	0	0	#DIV/0!	0	0	0	0	0	0	#DIV/0!	0	0	0	0	0	0	0	#DIV/0!	0	#DIV/0!
115	MD/MPH	Internal Med; Infectious Disease	Last	M	JAMA	0	0	0	0	0	0	0	#DIV/0!	0	0	0	0	0	0	#DIV/0!	0	0	0	0	0	0	0	#DIV/0!	0	#DIV/0!
116	MD/MHS	Pediatric Allergy/Immunology	First	F	JAMA	0	0	0	0	0	0	0	#DIV/0!	0	0	0	0	0	0	#DIV/0!	0	0	0	0	0	0	0	#DIV/0!	0	#DIV/0!
117	MD/MPH/MS	Pediatrics	First	F	JAMA	0	0	0	0	0	0	0	#DIV/0!	0	0	0	0	0	0	#DIV/0!	0	0	0	0	0	0	0	#DIV/0!	0	#DIV/0!
118	MD/MSc	Internal Med; Medical Oncology	First	M	JAMA	0	0	0	0	0	0	0	#DIV/0!	0	0	0	0	0	0	#DIV/0!	0	0	0	0	0	0	0	#DIV/0!	0	#DIV/0!
